# Subcellular spatial transcriptomics reveals immune–stromal crosstalk within the synovium of patients with juvenile idiopathic arthritis

**DOI:** 10.1101/2025.08.05.25332835

**Authors:** Jun Inamo, Roselyn Fierkens, Michael R CLay, Anna Helena Jonsson, Clara Lin, Kari Hayes, Nathan Rogers, Heather Leach, Kentaro Yomogida

**Author notes:** These authors are co-corresponding authors (Jun Inamo, Kentaro Yomogida). Correspondence: Jun Inamo and Kentaro Yomogida.

## Abstract

Juvenile idiopathic arthritis (JIA) is the most prevalent chronic inflammatory arthritis of childhood, yet the spatial organization in the synovium remains poorly understood. Here, we perform subcellular-resolution spatial transcriptomic profiling of synovial tissue from patients with active JIA. We identify diverse immune and stromal cell populations and reconstruct spatially defined cellular niches. Applying a newly developed spatial colocalization analysis pipeline, we uncover microanatomical structures, including endothelial–fibroblast interactions mediated by NOTCH signalling, and a CXCL9–CXCR3 signaling axis between inflammatory macrophages and CD8+ T cells, alongside the characterization of other resident macrophage subsets. We also detect and characterize tertiary lymphoid structures marked by CXCL13–CXCR5 and CCL19-mediated signaling from Tph cells and immunoregulatory dendritic cells, analogous to those observed in other autoimmune diseases. Finally, comparative analysis with rheumatoid arthritis reveals JIA-enriched cell states, including *NOTCH3+* and *CXCL12+* sublining fibroblasts, suggesting potentially differential inflammatory programs in pediatric versus adult arthritis. These findings provide a spatially resolved molecular framework of JIA synovitis and introduce a generalizable computational pipeline for spatial colocalization analysis in tissue inflammation.

**One Sentence Summary:** Spatial transcriptomics reveals immune–stromal niches and disease-specific interactions in juvenile idiopathic arthritis synovial tissue.
