## Supplemental Table 2 for "Subcellular spatial transcriptomics reveals immune–stromal crosstalk within the synovium of patients with juvenile idiopathic arthritis"

### Sheet: Sheet1
Supplementary Table 1. Top 10 markers of identified cell clusters.
We applied the wilcoxauc function from the presto R package to SCT-normalized expression data. Specifically, differential expression was assessed between each cluster and all remaining cells using the Wilcoxon rank-sum test. Following differential expression analysis, we selected the top 10 genes per cluster ranked by log fold change.
gene	cluster	avgExpr	logFC	statistic	auc	pval	padj	pct_in	pct_out
CCL19	CD4 naive	0.516679	0.470895	1.67989e+08	0.707759	0	0	45.3526	3.796
CD3E	CD4 naive	0.926455	0.791883	1.96463e+08	0.827722	0	0	76.4423	11.6154
CD83	CD4 naive	0.711262	0.64014	1.85535e+08	0.781683	0	0	62.6603	7.8528
CDKN1A	CD4 naive	0.777172	0.568613	1.74493e+08	0.735163	5.06067632092753e-175	7.23098350884531e-173	64.2628	21.7389
EEF1G	CD4 naive	2.04805	0.439335	1.64173e+08	0.691682	3.24800995320367e-62	1.42485068210277e-60	98.5577	94.3508
FSCN1	CD4 naive	1.25928	1.10381	2.11111e+08	0.889437	0	0	86.0577	17.9084
IL2RG	CD4 naive	0.707767	0.53652	1.79799e+08	0.757514	1.58560974063492e-234	3.77601633948344e-232	67.4679	18.7542
JAK3	CD4 naive	0.659652	0.44159	1.68453e+08	0.709713	2.09877967188813e-127	2.01846098829087e-125	62.5	24.7378
LAMP3	CD4 naive	0.985011	0.967078	2.09766e+08	0.883773	0	0	78.0449	1.84923
LY75	CD4 naive	0.55456	0.44949	1.69205e+08	0.712884	5.72572202955216e-213	1.24497112477349e-210	53.2051	13.3337
ACAP1	CD4 memory	0.750265	0.633971	1.72487e+09	0.788874	0	0	67.9993	13.0098
CD2	CD4 memory	0.645553	0.59122	1.70579e+09	0.78015	0	0	61.1874	6.00794
CD247	CD4 memory	0.586176	0.53237	1.65546e+09	0.757131	0	0	56.6747	5.84029
CD3E	CD4 memory	1.18561	1.06605	1.93577e+09	0.885332	0	0	84.7461	10.5872
IL2RG	CD4 memory	0.773111	0.610321	1.69289e+09	0.774248	0	0	68.8744	18.0566
ITGA4	CD4 memory	0.669854	0.522142	1.60328e+09	0.733264	0	0	60.1064	16.9017
ITGAL	CD4 memory	0.696185	0.56463	1.65875e+09	0.758634	0	0	63.6754	14.4081
JAK3	CD4 memory	0.7962	0.586385	1.66002e+09	0.759219	0	0	69.2176	24.1096
SEPTIN9	CD4 memory	1.05759	0.560327	1.61064e+09	0.736633	0	0	79.3926	50.6043
ZAP70	CD4 memory	0.61476	0.56098	1.68295e+09	0.769705	0	0	59.1455	5.75126
BATF	Treg	0.622631	0.56288	6.19404e+08	0.760449	0	0	57.907	7.40191
CD247	Treg	0.629227	0.570497	6.28457e+08	0.771564	0	0	59.9535	6.3152
CD3E	Treg	1.16259	1.03255	7.20969e+08	0.885142	0	0	85.907	11.3006
CTLA4	Treg	1.03964	1.01544	7.17016e+08	0.880289	0	0	77.7209	2.73038
FOXP3	Treg	0.940733	0.933884	718155261	0.881688	0	0	76.8372	0.851793
IL2RG	Treg	0.816	0.647529	6.39372e+08	0.784964	0	0	71.1163	18.5372
ITGAL	Treg	0.755044	0.618342	6.29684e+08	0.773071	0	0	66.4186	14.8709
RASGRP1	Treg	0.648124	0.576489	6.23293e+08	0.765225	0	0	59.7209	8.06814
TIGIT	Treg	0.62482	0.596874	6.35325e+08	0.779996	0	0	58.6977	3.26331
TNFRSF18	Treg	0.632764	0.606265	6.13033e+08	0.752628	0	0	52.9302	3.1155
ACAP1	TPH_TFH	0.61642	0.492793	5.1706e+08	0.745986	0	0	61.5427	13.6211
CD2	TPH_TFH	0.625304	0.564638	5.38162e+08	0.776431	0	0	61.2691	6.58966
CD3E	TPH_TFH	1.1397	1.00867	6.10329e+08	0.88055	0	0	85.2845	11.3669
CXCL13	TPH_TFH	1.69934	1.67858	672029557	0.969568	0	0	94.6389	2.07058
IL2RG	TPH_TFH	0.761926	0.592644	5.3729e+08	0.775173	0	0	70.1313	18.5866
ITGAL	TPH_TFH	0.884772	0.74817	5.646e+08	0.814574	0	0	73.6324	14.8799
ITM2A	TPH_TFH	0.659542	0.526029	5.14502e+08	0.742295	0	0	60.9409	14.8192
JAK3	TPH_TFH	0.734214	0.517914	5.13962e+08	0.741516	0	0	67.779	24.5924
LAT	TPH_TFH	0.611593	0.543768	5.32938e+08	0.768895	0	0	60.5033	8.12248
ZAP70	TPH_TFH	0.567505	0.50758	5.24928e+08	0.757338	0	0	57.5492	6.32223
BATF	Th1	0.602403	0.540601	2.16188e+08	0.717035	0	0	49.3064	7.60011
CD2	Th1	0.593197	0.530926	2.28164e+08	0.756756	0	0	57.5032	6.74636
CD200	Th1	0.725746	0.661236	2.21753e+08	0.735492	0	0	52.459	7.507
CD3E	Th1	1.04315	0.909172	2.57777e+08	0.854974	0	0	80.9584	11.5772
CTLA4	Th1	0.639279	0.610614	2.22974e+08	0.739544	0	0	50.4414	3.05493
EGR2	Th1	0.67562	0.634193	2.29854e+08	0.762362	0	0	56.2421	4.98652
EGR3	Th1	1.07607	1.02377	2.52539e+08	0.837602	0	0	70.8701	5.60566
IL2RG	Th1	0.813161	0.642373	2.38022e+08	0.789453	0	0	72.6356	18.7217
NR4A1	Th1	0.612128	0.550737	2.14488e+08	0.711396	0	0	47.6671	6.61959
TIGIT	Th1	0.509642	0.479325	2.22469e+08	0.737867	0	0	50.6936	3.47786
ACAP1	CD8 naive	0.676955	0.555962	9.82331e+08	0.75962	0	0	63.1825	13.4035
CCL19	CD8 naive	0.603253	0.561748	8.7566e+08	0.677133	0	0	38.4234	3.55057
CD3E	CD8 naive	1.10285	0.97575	1.12202e+09	0.867639	0	0	82.4818	11.0797
CXCR4	CD8 naive	0.799756	0.488707	9.14875e+08	0.707457	0	0	67.1825	28.6551
EEF1G	CD8 naive	2.13927	0.534643	9.37685e+08	0.725096	0	0	98.9197	94.3163
JAK3	CD8 naive	0.745259	0.53125	9.53056e+08	0.736982	0	0	65.8102	24.4276
SEMA4D	CD8 naive	0.674272	0.477144	9.2842e+08	0.717932	0	0	61.5766	21.5659
SEPTIN9	CD8 naive	1.00406	0.502747	9.24946e+08	0.715245	0	0	77.5182	50.8045
TCF7	CD8 naive	0.61384	0.578941	9.99812e+08	0.773137	0	0	57.9562	4.09113
ZAP70	CD8 naive	0.607749	0.550335	9.85021e+08	0.7617	0	0	57.8686	6.10266
ACAP1	GZMK+ CD8	0.656717	0.544562	2.73966e+09	0.76221	0	0	63.1302	12.5663
CD2	GZMK+ CD8	0.558683	0.508219	2.70449e+09	0.752425	0	0	55.5579	5.58228
CD3E	GZMK+ CD8	1.16613	1.05712	3.19913e+09	0.890043	0	0	85.2066	9.80588
CD8A	GZMK+ CD8	1.12983	1.08408	3.01886e+09	0.839888	0	0	70.6198	4.3386
GZMA	GZMK+ CD8	0.704195	0.671444	2.82671e+09	0.78643	0	0	60.124	3.51585
IKZF3	GZMK+ CD8	0.622176	0.535227	2.70869e+09	0.753595	0	0	59.0806	9.81207
IL2RG	GZMK+ CD8	0.729757	0.572169	2.75614e+09	0.766797	0	0	67.5517	17.5639
ITGAL	GZMK+ CD8	0.791544	0.668333	2.85673e+09	0.794782	0	0	69.4215	13.7472
KLRK1	GZMK+ CD8	0.655042	0.614907	2.7561e+09	0.766784	0	0	56.8698	4.02324
ZAP70	GZMK+ CD8	0.537313	0.487334	2.68481e+09	0.746951	0	0	54.4731	5.31916
ADGRE5	GZMB+ CD8	1.15681	0.800359	1.45989e+08	0.80431	9.70514458784938e-159	8.08923801397246e-157	82.3899	36.3736
CD3E	GZMB+ CD8	1.12969	0.995068	1.5693e+08	0.864588	0	0	81.9706	11.6335
CD8A	GZMB+ CD8	1.32367	1.25194	1.60476e+08	0.884123	0	0	80.7128	5.92898
GZMB	GZMB+ CD8	1.27966	1.24921	1.54716e+08	0.852391	0	0	72.1174	2.88604
GZMH	GZMB+ CD8	0.8767	0.855921	144736598	0.797409	0	0	61.0063	2.05403
IL2RG	GZMB+ CD8	0.928287	0.757109	1.49857e+08	0.825619	2.81162012072786e-286	4.01740349250286e-284	78.1971	18.7595
ITGAL	GZMB+ CD8	0.811535	0.672185	1.4369e+08	0.791643	3.90854465713665e-274	5.01195687957445e-272	70.021	15.093
LAG3	GZMB+ CD8	0.993488	0.954489	1.56629e+08	0.862927	0	0	75.2621	4.70802
SEMA4D	GZMB+ CD8	0.853137	0.652537	1.41522e+08	0.779697	1.7414621602823e-188	1.612787456217e-186	72.5367	21.8621
TNFRSF9	GZMB+ CD8	1.26272	1.2401	1.6056e+08	0.884589	0	0	77.9874	2.74203
ACAP1	IFN stimulated CD8 memory	0.7082	0.583425	2.34786e+08	0.777741	0	0	67.1285	13.7397
CD2	IFN stimulated CD8 memory	0.648055	0.5859	2.37564e+08	0.786944	0	0	63.4761	6.73375
CD3E	IFN stimulated CD8 memory	1.11493	0.981104	2.6426e+08	0.875374	0	0	84.5088	11.5696
IFI44L	IFN stimulated CD8 memory	1.25369	1.05263	2.61811e+08	0.867263	0	0	83.5013	21.3572
IL2RG	IFN stimulated CD8 memory	0.715181	0.54419	2.27061e+08	0.752151	1.60745630724683e-285	1.78641977612032e-283	65.7431	18.736
ITGA4	IFN stimulated CD8 memory	0.73798	0.583498	2.31791e+08	0.767819	0	0	67.2544	17.4588
ITGAL	IFN stimulated CD8 memory	0.723633	0.58466	2.33443e+08	0.773291	0	0	67.2544	15.053
MX1	IFN stimulated CD8 memory	1.61225	1.33188	2.7651e+08	0.915956	0	0	93.4509	27.9148
OAS3	IFN stimulated CD8 memory	1.15283	0.956976	2.59916e+08	0.860986	0	0	82.9975	22.429
STAT1	IFN stimulated CD8 memory	1.76228	0.928673	2.46953e+08	0.818044	3.05569668071358e-223	2.63474812073252e-221	94.7103	65.0154
ACAP1	TRM	0.835664	0.712409	4.5367e+08	0.817041	0	0	73.5475	13.6209
ADGRE5	TRM	1.01771	0.662804	4.26129e+08	0.767442	0	0	78.3322	36.2696
CD3E	TRM	1.20503	1.07328	4.95076e+08	0.891611	0	0	86.8763	11.4319
CD7	TRM	0.684844	0.655682	4.46678e+08	0.804449	0	0	63.568	3.42024
CD8A	TRM	1.40182	1.33365	5.00115e+08	0.900687	0	0	83.5954	5.72358
IL2RG	TRM	0.76125	0.591395	4.26859e+08	0.768756	0	0	68.6945	18.6418
KLRK1	TRM	1.20108	1.14974	5.06962e+08	0.913017	0	0	85.7143	5.05619
SEMA4D	TRM	1.01577	0.81749	4.58119e+08	0.825053	0	0	78.4005	21.7079
ZAP70	TRM	0.734046	0.674274	4.53142e+08	0.816091	0	0	68.6945	6.32853
ZNF683	TRM	1.23733	1.19416	5.11567e+08	0.921311	0	0	86.3295	5.3339
CD247	Innate-like T	0.719167	0.658764	2.74472e+08	0.806814	0	0	66.9274	6.47588
CD3E	Innate-like T	1.14451	1.01102	2.97201e+08	0.873625	0	0	83.7989	11.5519
CD96	Innate-like T	0.563374	0.51402	2.58298e+08	0.759272	0	0	56.8715	5.54455
CXCR4	Innate-like T	0.892001	0.577917	2.49411e+08	0.733149	4.65511470219085e-200	3.37394617763136e-198	71.2849	28.9019
GZMA	Innate-like T	0.623414	0.574954	2.63221e+08	0.773743	0	0	59.3296	4.82606
IL2RG	Innate-like T	0.72687	0.556051	2.56606e+08	0.754297	0	0	66.0335	18.7228
KLRB1	Innate-like T	0.710052	0.693048	2.75842e+08	0.810842	0	0	63.6872	2.0555
KLRG1	Innate-like T	0.781457	0.749645	2.83113e+08	0.832214	0	0	69.162	3.69189
TC2N	Innate-like T	0.595912	0.55505	2.62048e+08	0.770295	0	0	58.1006	4.84369
ZAP70	Innate-like T	0.64318	0.582187	2.65424e+08	0.780218	0	0	61.8994	6.43773
ACAP1	gdT	0.747339	0.624974	6.60333e+08	0.788814	0	0	68.6425	13.5313
CD3E	gdT	1.14372	1.01373	7.34204e+08	0.877058	0	0	84.2534	11.2984
IL2RG	gdT	0.742595	0.573798	6.42242e+08	0.767203	0	0	68.552	18.5439
ITGAL	gdT	0.693874	0.556913	6.34732e+08	0.758232	0	0	64.1629	14.8759
KLRK1	gdT	1.00629	0.956073	7.22464e+08	0.863034	0	0	76.1538	4.9529
SEMA4D	gdT	0.853605	0.655993	6.52679e+08	0.779671	0	0	71.81	21.6345
SEPTIN9	gdT	1.05795	0.555342	6.16801e+08	0.736811	0	0	80.9955	50.8699
TRDC	gdT	1.71794	1.69994	8.27369e+08	0.98835	0	0	98.1448	1.88047
ZAP70	gdT	0.603116	0.543911	6.46438e+08	0.772216	0	0	60.362	6.25416
ZNF683	gdT	0.619379	0.574954	5.965e+08	0.712561	0	0	46.4253	5.40698
ACAP1	ILCs	0.289372	0.164054	3.49857e+08	0.590674	1.14321421696054e-94	1.78106364455441e-93	31.9026	13.7767
ALG11	ILCs	0.79237	0.671787	4.72818e+08	0.798273	0	0	69.6989	15.6247
CD3E	ILCs	0.313632	0.178495	3.53457e+08	0.596752	8.99604877463761e-124	2.74324633670504e-122	31.7104	11.6393
CDC27	ILCs	0.756195	0.592734	4.52462e+08	0.763905	0	0	66.8161	20.9394
DUX4	ILCs	0.569466	0.537368	4.52516e+08	0.763996	0	0	56.1179	4.19068
F7	ILCs	0.173404	0.156017	3.50286e+08	0.591398	0	0	20.5637	2.39196
OSGIN1	ILCs	0.25517	0.223501	3.7277e+08	0.629358	0	0	29.9167	4.34723
SNHG15	ILCs	0.848589	0.70031	4.66555e+08	0.787699	0	0	68.9942	18.0602
SOST	ILCs	0.725573	0.567187	4.47881e+08	0.756171	0	0	65.0865	19.9256
SOX2-OT	ILCs	2.59384	2.18104	5.8026e+08	0.97967	0	0	98.3344	37.2151
CD247	NK cells	0.749202	0.689627	3.97282e+08	0.797519	0	0	64.7104	6.41714
CD300A	NK cells	0.639236	0.532405	3.66693e+08	0.736112	0	0	57.0884	12.6836
GZMA	NK cells	0.588714	0.540766	3.74849e+08	0.752485	0	0	55.0305	4.78106
GZMB	NK cells	0.62814	0.598184	3.72071e+08	0.746908	0	0	51.9055	2.80363
IL2RB	NK cells	1.00209	0.966316	4.37569e+08	0.878391	0	0	78.125	4.19478
ITGAL	NK cells	0.69392	0.555642	3.79419e+08	0.761659	0	0	65.3201	14.9884
KLRC1	NK cells	0.958334	0.952024	4.37849e+08	0.878954	0	0	76.2195	0.774851
KLRK1	NK cells	0.998043	0.945541	4.32015e+08	0.867242	0	0	77.2866	5.11739
TRDC	NK cells	0.879496	0.854583	418570787	0.840254	0	0	69.9695	2.20551
ZAP70	NK cells	0.659713	0.599416	3.91903e+08	0.786721	0	0	63.1098	6.37263
BANK1	B	0.652957	0.632529	3.95305e+09	0.793281	0	0	60.5884	2.76892
CD19	B	0.999791	0.980452	4.36387e+09	0.875723	0	0	76.4784	2.34708
CD22	B	0.878531	0.86302	4.15316e+09	0.833437	0	0	67.903	1.9432
CD79A	B	1.04992	0.950131	4.3103e+09	0.864972	0	0	80.32	7.95404
CD79B	B	0.612286	0.579814	3.86175e+09	0.774959	0	0	58.192	4.25407
CIITA	B	1.00748	0.637099	3.73354e+09	0.749231	0	0	77.1273	33.2428
CXCR4	B	0.930514	0.637774	3.74176e+09	0.75088	0	0	72.7916	27.3852
MS4A1	B	1.97597	1.95589	4.86292e+09	0.975869	0	0	95.5169	2.24148
SOX2-OT	B	0.973014	0.571635	3.46649e+09	0.695639	0	0	66.0375	36.411
TNFRSF13C	B	0.95035	0.927468	4.3647e+09	0.875889	0	0	76.7955	2.86281
CD79A	plasmablast	0.997233	0.86529	2.3303e+08	0.837168	0	0	77.5956	10.4009
CLPTM1L	plasmablast	1.00522	0.763979	2.26417e+08	0.813412	0	0	79.3716	26.9206
DERL3	plasmablast	1.12404	0.985398	2.34299e+08	0.841727	0	0	77.7322	9.74344
IRF4	plasmablast	0.847754	0.763192	2.22146e+08	0.798068	0	0	66.3934	7.83399
MYBL2	plasmablast	0.754118	0.730671	2.28398e+08	0.820529	0	0	66.1202	2.93794
MZB1	plasmablast	1.6278	1.47729	2.45717e+08	0.882748	0	0	83.8798	9.51913
PIM2	plasmablast	1.07657	0.897196	2.28705e+08	0.821631	0	0	76.3661	13.7538
POU2AF1	plasmablast	1.11344	0.997522	2.41854e+08	0.86887	0	0	82.1038	9.24274
TENT5C	plasmablast	1.20125	1.03774	2.3572e+08	0.846832	0	0	79.7814	11.8336
XBP1	plasmablast	1.92807	1.49246	2.38945e+08	0.858419	0	0	87.5683	35.4549
CD79A	plasma	1.21398	1.14803	7.16267e+09	0.889764	0	0	82.1352	6.04609
DERL3	plasma	1.68799	1.64435	7.73733e+09	0.961149	0	0	93.6353	4.62897
MZB1	plasma	1.90381	1.86008	7.78911e+09	0.967582	0	0	94.7533	4.33361
PDK1	plasma	1.04128	0.984145	7.14911e+09	0.88808	0	0	81.1732	7.35415
PIM2	plasma	1.81238	1.73344	7.69985e+09	0.956494	0	0	93.4482	8.89119
POU2AF1	plasma	1.36189	1.32196	7.52956e+09	0.935341	0	0	88.9008	4.40334
SEL1L	plasma	1.31896	1.15856	7.27643e+09	0.903896	0	0	87.7116	20.336
SLAMF7	plasma	1.36028	1.19886	7.24953e+09	0.900555	0	0	88.3707	15.6981
TENT5C	plasma	1.87085	1.81213	7.82076e+09	0.971514	0	0	95.5238	6.73163
XBP1	plasma	2.81303	2.52325	7.93292e+09	0.985447	0	0	98.7217	31.5996
CD14	MERTK+ macrophage	2.04623	1.53726	1.35748e+10	0.901697	0	0	95.9733	36.9869
CD4	MERTK+ macrophage	1.1243	0.728199	1.18603e+10	0.787813	0	0	84.1143	36.8816
CD68	MERTK+ macrophage	1.24318	0.774336	1.16826e+10	0.776013	0	0	84.2483	39.0215
CSF1R	MERTK+ macrophage	0.942744	0.748775	1.23086e+10	0.817591	0	0	78.4483	20.0195
F13A1	MERTK+ macrophage	1.22224	1.05323	1.24624e+10	0.827807	0	0	75.5405	16.6084
FCGR2A	MERTK+ macrophage	1.15649	0.880078	1.2576e+10	0.835356	0	0	85.0366	25.7024
LGMN	MERTK+ macrophage	1.19244	0.924116	1.22551e+10	0.814039	0	0	78.8168	27.2043
SIGLEC1	MERTK+ macrophage	1.10668	0.93	1.26851e+10	0.8426	0	0	80.2059	16.6375
SLCO2B1	MERTK+ macrophage	1.52637	1.29828	1.36849e+10	0.909014	0	0	91.0398	22.147
STAB1	MERTK+ macrophage	1.61445	1.36431	1.3384e+10	0.889025	0	0	87.7345	23.4693
ANPEP	TREM2+ macrophage	1.0729	0.738288	1.23997e+10	0.762022	0	0	74.4323	31.5357
CD14	TREM2+ macrophage	1.53629	0.971668	1.28101e+10	0.787239	0	0	87.4814	37.4875
CD44	TREM2+ macrophage	1.50822	0.747969	1.25444e+10	0.77091	0	0	90.3213	62.9529
CD68	TREM2+ macrophage	1.28205	0.828836	1.28387e+10	0.789001	0	0	84.1559	38.4577
CTSL	TREM2+ macrophage	1.32027	0.79536	1.21723e+10	0.748042	0	0	79.3655	45.2204
CYBB	TREM2+ macrophage	0.982464	0.679984	1.24379e+10	0.764365	0	0	75.2158	27.3601
ITGB2	TREM2+ macrophage	1.16367	0.810891	1.31069e+10	0.805483	0	0	83.7927	32.0911
MARCO	TREM2+ macrophage	1.42463	1.17815	1.35224e+10	0.831018	0	0	78.5535	19.8399
NCF1	TREM2+ macrophage	1.32323	1.02755	1.32609e+10	0.814943	0	0	79.2859	26.6188
PKM	TREM2+ macrophage	1.58487	0.692905	1.2476e+10	0.766709	0	0	93.0246	71.5154
CD44	pro-inflammatory macrophage	1.55608	0.731727	4.62223e+09	0.758723	0	0	91.0608	65.345
CTSL	pro-inflammatory macrophage	1.32994	0.734971	4.48662e+09	0.736464	0	0	81.5056	48.1489
CXCL10	pro-inflammatory macrophage	1.68084	1.58269	5.30245e+09	0.870379	0	0	78.1631	8.51831
CXCL9	pro-inflammatory macrophage	1.39498	1.19625	4.83468e+09	0.793595	0	0	68.4166	15.7854
CYBB	pro-inflammatory macrophage	1.13241	0.77654	4.83598e+09	0.793809	0	0	82.9646	31.2465
GBP1	pro-inflammatory macrophage	1.4493	1.13773	5.20394e+09	0.854209	0	0	85.6434	30.6368
GBP5	pro-inflammatory macrophage	0.869107	0.741102	4.80949e+09	0.789461	0	0	68.0579	14.5248
ITGB2	pro-inflammatory macrophage	1.13274	0.706662	4.68741e+09	0.769422	0	0	83.3772	36.6933
NCF1	pro-inflammatory macrophage	1.2554	0.865523	4.6784e+09	0.767943	0	0	77.2064	31.383
STAT1	pro-inflammatory macrophage	1.61798	0.818359	4.82127e+09	0.791394	0	0	93.5243	63.7712
ADM	stressed macrophage	1.11762	1.05207	3.02681e+08	0.889734	0	0	82.2346	6.9247
HK2	stressed macrophage	1.87079	1.76711	3.33021e+08	0.978921	0	0	97.6536	11.3843
HYOU1	stressed macrophage	1.43968	1.16426	3.07995e+08	0.905356	0	0	91.7318	30.7988
LDHA	stressed macrophage	1.87712	1.04412	2.93829e+08	0.863714	0	0	96.4246	68.076
NDRG1	stressed macrophage	2.17267	1.72814	3.29069e+08	0.967304	0	0	99.1061	42.9194
P4HB	stressed macrophage	1.76923	1.15322	3.06093e+08	0.899766	0	0	96.9832	57.4618
PDIA3	stressed macrophage	1.57243	0.94177	2.91249e+08	0.85613	0	0	94.5251	60.2623
PDIA4	stressed macrophage	1.8416	1.47387	3.1835e+08	0.935796	0	0	95.7542	39.0852
PLIN2	stressed macrophage	1.18515	1.08326	3.05363e+08	0.897619	0	0	85.2514	11.957
SLC2A3	stressed macrophage	1.14215	0.953502	2.91584e+08	0.857115	0	0	83.352	19.6163
ANPEP	DC1	1.36344	0.936543	3.40607e+08	0.81878	0	0	87.4886	36.9089
CIITA	DC1	1.42728	1.0372	3.55131e+08	0.853692	0	0	90.5023	34.6444
CLEC9A	DC1	0.899415	0.896409	3.65577e+08	0.878804	0	0	75.9817	0.394838
CPVL	DC1	1.29569	1.17699	3.75421e+08	0.902468	0	0	86.1187	14.1376
IRF8	DC1	1.35819	1.27389	3.87856e+08	0.93236	0	0	89.7717	10.5019
ITGAX	DC1	1.13532	0.950825	3.56554e+08	0.857113	0	0	83.5616	17.7648
NAAA	DC1	1.0413	0.927505	3.5616e+08	0.856167	0	0	78.5388	14.7632
SLAMF7	DC1	1.21026	0.981009	3.56477e+08	0.856928	0	0	86.3927	19.7893
WDFY4	DC1	1.58122	1.51179	3.95185e+08	0.949978	0	0	91.9635	8.74171
XCR1	DC1	0.823291	0.818229	3.51362e+08	0.844634	0	0	69.3151	0.680437
CD1C	DC2	0.923746	0.914105	7.24285e+08	0.840266	0	0	68.761	1.18953
CD4	DC2	1.0643	0.586126	6.37068e+08	0.739083	0	0	83.4798	42.1858
CIITA	DC2	1.55239	1.1663	7.59291e+08	0.880877	0	0	92.7065	34.4569
CLEC10A	DC2	1.37537	1.27901	7.87426e+08	0.913518	0	0	87.3023	10.4158
FCER1A	DC2	1.09473	1.08496	7.69536e+08	0.892763	0	0	79.174	1.18847
FCGR2A	DC2	1.09006	0.714487	6.692e+08	0.77636	0	0	82.2496	32.3776
FCGR2B	DC2	0.781072	0.554224	6.35366e+08	0.737108	0	0	66.7399	22.6124
ITGAX	DC2	0.947265	0.764605	6.96841e+08	0.808427	0	0	75.6151	17.6074
ITGB2	DC2	1.11393	0.660782	6.57417e+08	0.76269	0	0	85.4569	38.4617
SAMHD1	DC2	0.884277	0.605212	6.65649e+08	0.77224	0	0	76.8893	31.1289
BCL11A	pDC	0.788231	0.756484	5.39629e+08	0.816797	0	0	65.9587	3.77634
CCDC50	pDC	1.01163	0.810697	5.2532e+08	0.795139	0	0	72.6751	24.6235
CD4	pDC	1.29042	0.812457	5.21061e+08	0.788693	0	0	84.4432	42.2395
CLEC4C	pDC	0.942226	0.937821	5.75295e+08	0.870783	0	0	74.4546	0.573755
DERL3	pDC	0.877173	0.740017	5.25898e+08	0.796014	0	0	69.5178	9.60011
GZMB	pDC	1.69617	1.6718	6.42373e+08	0.972315	0	0	95.2354	2.54894
IRF7	pDC	0.983607	0.896112	5.52933e+08	0.836936	0	0	73.1917	11.4034
IRF8	pDC	1.02112	0.93745	5.65937e+08	0.856618	0	0	76.5786	10.4273
LILRA4	pDC	0.866414	0.863	5.58943e+08	0.846032	0	0	69.4604	0.446928
MAPKAPK2	pDC	1.10783	0.790253	5.25143e+08	0.794872	0	0	79.2767	34.8546
CD83	mregDC	0.925879	0.858903	6.77144e+08	0.776086	0	0	60.0694	7.62542
CDKN1A	mregDC	0.938427	0.733372	6.52323e+08	0.747639	0	0	64.4097	21.5493
CIITA	mregDC	1.00778	0.618467	6.30442e+08	0.72256	0	0	71.7448	34.5802
CSF2RA	mregDC	0.779243	0.688444	6.83255e+08	0.783091	0	0	64.2795	11.1615
CXCL9	mregDC	0.965782	0.71889	6.09215e+08	0.698231	0	0	54.8177	17.8722
FSCN1	mregDC	0.999155	0.847004	6.6552e+08	0.762764	0	0	63.2378	17.7449
LAMP3	mregDC	1.02995	1.01658	711539729	0.815508	0	0	63.9757	1.5968
LY75	mregDC	0.653736	0.551264	6.37841e+08	0.731041	0	0	55.9896	13.1399
PTPN1	mregDC	0.811866	0.573109	6.50608e+08	0.745674	0	0	69.184	28.6213
RASSF4	mregDC	0.760882	0.630235	6.63814e+08	0.760808	0	0	63.3247	14.9501
CMA1	mast cell	0.955551	0.954029	3.37648e+08	0.796437	0	0	59.4086	0.206117
CTSG	mast cell	1.88456	1.88256	397410476	0.937403	0	0	87.5448	0.254816
GATA2	mast cell	1.79349	1.76856	4.10744e+08	0.968854	0	0	94.3548	3.11176
HDC	mast cell	2.23603	2.23478	415929779	0.981086	0	0	96.2366	0.166367
HPGD	mast cell	1.51735	1.50345	3.97491e+08	0.937594	0	0	88.0824	1.81425
IL1RL1	mast cell	1.45844	1.45701	4.01619e+08	0.947329	0	0	89.5161	0.193744
KIT	mast cell	1.75808	1.75293	4.11736e+08	0.971194	0	0	94.3548	0.676263
MS4A2	mast cell	1.38044	1.37866	3.99305e+08	0.941873	0	0	88.4409	0.248235
SIGLEC6	mast cell	0.946356	0.940983	375462466	0.885633	0	0	77.509	0.664943
SLC18A2	mast cell	1.49758	1.49499	402299140	0.948934	0	0	89.8746	0.358269
H2AFX	proliferating cells	0.706314	0.641764	2.07562e+09	0.798317	0	0	65.5301	8.56283
LMNB1	proliferating cells	0.593246	0.521218	1.99065e+09	0.765633	0	0	60.5668	9.05875
MKI67	proliferating cells	0.466436	0.457657	1.93208e+09	0.743108	0	0	49.59	1.09959
PCNA	proliferating cells	0.739922	0.597774	1.95068e+09	0.75026	0	0	62.4658	17.8293
PKM	proliferating cells	1.44036	0.467792	1.7707e+09	0.681038	0	0	91.4545	73.9634
RRM2	proliferating cells	0.540181	0.528489	1.96476e+09	0.755676	0	0	52.3234	1.45035
STMN1	proliferating cells	0.552212	0.512348	1.97298e+09	0.758837	0	0	55.9488	5.15577
TOP2A	proliferating cells	0.543335	0.533433	1.98305e+09	0.76271	0	0	53.5606	1.22846
TUBB	proliferating cells	1.90566	1.05884	2.25643e+09	0.867859	0	0	96.9069	71.7511
TYMS	proliferating cells	0.565756	0.542736	2.00998e+09	0.773069	0	0	56.9846	2.89349
ABI3BP	PRG4+ lining fibroblast	1.39962	1.05036	8.09486e+09	0.849425	0	0	90.243	27.8202
APP	PRG4+ lining fibroblast	1.68204	1.00604	8.08692e+09	0.848592	0	0	95.664	57.2816
CRTAC1	PRG4+ lining fibroblast	1.71646	1.56628	8.82832e+09	0.926389	0	0	91.9038	12.3527
ERRFI1	PRG4+ lining fibroblast	1.5222	1.38279	8.67036e+09	0.909814	0	0	88.1437	14.9256
FSTL1	PRG4+ lining fibroblast	1.56621	1.03075	7.96213e+09	0.835496	0	0	94.1926	41.0456
HTRA1	PRG4+ lining fibroblast	1.5114	1.20447	8.39541e+09	0.880962	0	0	90.778	29.3227
PRG4	PRG4+ lining fibroblast	3.47094	3.07706	9.38586e+09	0.984894	0	0	99.7734	27.0244
SEMA3C	PRG4+ lining fibroblast	1.22318	1.09361	8.53134e+09	0.895226	0	0	86.8024	13.4324
TNC	PRG4+ lining fibroblast	1.76031	1.18298	7.81501e+09	0.820058	0	0	91.5769	37.1734
VCAM1	PRG4+ lining fibroblast	1.73889	1.48205	8.72648e+09	0.915703	0	0	93.1931	23.3843
ABI3BP	PRG4+DKK3+ lining fibroblast	1.50426	1.10879	2.98673e+09	0.836505	0	0	88.3087	30.7781
COL5A1	PRG4+DKK3+ lining fibroblast	1.56006	0.99271	2.78334e+09	0.779541	0	0	86.1036	39.0001
COL5A2	PRG4+DKK3+ lining fibroblast	1.25131	0.834423	2.77e+09	0.775804	0	0	81.4853	33.4374
CRTAC1	PRG4+DKK3+ lining fibroblast	1.16773	0.930381	2.76607e+09	0.774705	0	0	69.2324	16.6453
CXCL9	PRG4+DKK3+ lining fibroblast	1.18678	0.959764	2.65607e+09	0.743896	0	0	61.2544	16.9784
FSTL1	PRG4+DKK3+ lining fibroblast	1.58307	1.00003	2.9011e+09	0.812523	0	0	91.8452	43.5821
HTRA1	PRG4+DKK3+ lining fibroblast	1.19742	0.826253	2.8021e+09	0.784795	0	0	81.4645	32.4265
PRG4	PRG4+DKK3+ lining fibroblast	2.00881	1.43374	2.81549e+09	0.788546	0	0	80.3516	30.916
TNC	PRG4+DKK3+ lining fibroblast	2.29006	1.67134	3.12801e+09	0.876075	0	0	94.8929	39.6218
VCAM1	PRG4+DKK3+ lining fibroblast	1.3586	1.02287	2.90678e+09	0.814114	0	0	82.0574	26.9244
ANGPTL2	CXCL12+DKK3+ intermediate fibroblast	1.37833	1.09391	5.80113e+09	0.86455	0	0	87.629	26.2851
ASPN	CXCL12+DKK3+ intermediate fibroblast	1.23613	1.10566	5.74016e+09	0.855464	0	0	78.8666	11.7011
COL5A1	CXCL12+DKK3+ intermediate fibroblast	1.93926	1.41564	5.91277e+09	0.881189	0	0	95.1975	37.3795
COL5A2	CXCL12+DKK3+ intermediate fibroblast	1.33299	0.940759	5.49617e+09	0.819102	0	0	86.4621	32.0039
COMP	CXCL12+DKK3+ intermediate fibroblast	1.28792	1.22697	5.4579e+09	0.813399	0	0	66.2147	5.56075
FMOD	CXCL12+DKK3+ intermediate fibroblast	1.08559	0.976817	5.57791e+09	0.831283	0	0	73.6211	11.5582
FSTL1	CXCL12+DKK3+ intermediate fibroblast	1.56344	1.00395	5.47284e+09	0.815625	0	0	90.7082	42.4556
MRC2	CXCL12+DKK3+ intermediate fibroblast	1.4128	0.994564	5.60416e+09	0.835195	0	0	89.8169	33.6823
TNC	CXCL12+DKK3+ intermediate fibroblast	1.78641	1.18299	5.35802e+09	0.798514	0	0	85.695	38.7349
TNXB	CXCL12+DKK3+ intermediate fibroblast	1.66122	1.32051	5.72705e+09	0.85351	0	0	85.3709	26.8917
ADIPOQ	RSPO3+ intermediate fibroblast	1.66821	1.66437	4.62029e+08	0.955062	0	0	91.1303	0.489566
AQP7	RSPO3+ intermediate fibroblast	1.03736	1.02287	4.03853e+08	0.834806	0	0	67.8964	1.94562
CD36	RSPO3+ intermediate fibroblast	1.03512	0.974529	4.14658e+08	0.857141	0	0	75.5887	7.0467
CIDEC	RSPO3+ intermediate fibroblast	0.942985	0.936022	416279860	0.860494	0	0	72.606	0.960171
KCNIP2	RSPO3+ intermediate fibroblast	0.950997	0.921205	3.95264e+08	0.817053	0	0	65.6201	3.98026
LPL	RSPO3+ intermediate fibroblast	1.0671	1.0344	4.19562e+08	0.867279	0	0	75.7457	3.71796
PFKFB3	RSPO3+ intermediate fibroblast	1.0908	0.891576	3.82579e+08	0.79083	0	0	71.0361	22.1384
PLIN1	RSPO3+ intermediate fibroblast	2.06757	2.06107	4.79172e+08	0.990498	0	0	98.1947	0.819016
PLIN4	RSPO3+ intermediate fibroblast	1.54152	1.53527	4.56839e+08	0.944335	0	0	89.0895	0.807692
PNPLA2	RSPO3+ intermediate fibroblast	1.24695	1.08636	4.17987e+08	0.864023	0	0	81.0832	20.7
AEBP1	POSTN+ sublining fibroblast	0.964707	0.768976	4.13077e+09	0.802756	0	0	75.2603	18.9729
ANGPTL2	POSTN+ sublining fibroblast	1.22502	0.921357	4.20274e+09	0.816741	0	0	81.8571	27.256
ASPN	POSTN+ sublining fibroblast	1.01217	0.859617	4.1003e+09	0.796833	0	0	69.8902	12.8657
COL5A1	POSTN+ sublining fibroblast	2.01846	1.48056	4.59077e+09	0.89215	0	0	96.3557	38.0425
COL5A2	POSTN+ sublining fibroblast	1.63017	1.23779	4.54664e+09	0.883575	0	0	93.389	32.4054
MMP14	POSTN+ sublining fibroblast	1.71834	1.10761	4.40677e+09	0.856392	0	0	94.2091	52.6288
MRC2	POSTN+ sublining fibroblast	1.20686	0.768583	4.03465e+09	0.784077	0	0	86.8207	34.4835
PDGFRB	POSTN+ sublining fibroblast	0.937196	0.684413	3.96813e+09	0.771149	0	0	73.7627	22.771
POSTN	POSTN+ sublining fibroblast	2.96166	2.70626	4.88354e+09	0.949046	0	0	93.4888	15.8852
TNC	POSTN+ sublining fibroblast	1.74829	1.12894	4.07987e+09	0.792865	0	0	87.7122	39.2323
COL18A1	NOTCH3+ sublining fibroblast	1.49678	1.27791	8.24042e+09	0.890633	0	0	87.406	21.7632
COL4A1	NOTCH3+ sublining fibroblast	1.7166	1.34541	7.88053e+09	0.851736	0	0	86.3281	28.6904
COL4A2	NOTCH3+ sublining fibroblast	1.13426	0.89969	7.57102e+09	0.818284	0	0	78.253	22.9251
EPAS1	NOTCH3+ sublining fibroblast	1.08811	0.756682	7.25242e+09	0.783849	0	0	78.8706	30.679
MCAM	NOTCH3+ sublining fibroblast	0.868668	0.792472	7.51575e+09	0.81231	0	0	68.3021	7.89395
MYH9	NOTCH3+ sublining fibroblast	1.55382	0.704537	7.08166e+09	0.765393	0	0	91.2076	69.3807
NOTCH3	NOTCH3+ sublining fibroblast	1.18393	1.11572	8.31509e+09	0.898704	0	0	83.3436	7.90945
PDGFRB	NOTCH3+ sublining fibroblast	1.11918	0.902993	7.68913e+09	0.83105	0	0	80.033	20.5798
THY1	NOTCH3+ sublining fibroblast	1.42942	1.11457	7.76071e+09	0.838785	0	0	83.1287	27.6536
TINAGL1	NOTCH3+ sublining fibroblast	0.888521	0.829472	7.68893e+09	0.831028	0	0	70.6383	6.48719
ASPN	CD34+PI16+DPP4+ sublining	1.217	1.04246	1.11441e+09	0.83706	0	0	78.055	14.3749
CCDC80	CD34+PI16+DPP4+ sublining	1.55849	1.07254	1.12232e+09	0.843002	0	0	90.0766	40.7565
COL5A1	CD34+PI16+DPP4+ sublining	2.00171	1.42249	1.15673e+09	0.868843	0	0	94.3011	39.683
FBLN2	CD34+PI16+DPP4+ sublining	0.985015	0.90538	1.11875e+09	0.84032	0	0	73.4619	9.03593
FSTL1	CD34+PI16+DPP4+ sublining	1.96541	1.36983	1.15603e+09	0.868322	0	0	93.3655	44.3462
MFAP5	CD34+PI16+DPP4+ sublining	1.41303	1.37524	1.18619e+09	0.890976	0	0	80.0113	4.03819
MRC2	CD34+PI16+DPP4+ sublining	1.38078	0.922764	1.07575e+09	0.808022	0	0	87.4114	35.9331
PI16	CD34+PI16+DPP4+ sublining	1.43008	1.42424	1.12916e+09	0.84814	0	0	69.9178	0.632366
SFRP4	CD34+PI16+DPP4+ sublining	1.6576	1.6213	1.20482e+09	0.904966	0	0	82.4497	3.85169
TNXB	CD34+PI16+DPP4+ sublining	2.18153	1.79326	1.21302e+09	0.911127	0	0	92.7134	29.1445
ABI3BP	CXCL12+ sublining fibroblast	1.08995	0.749146	1.10457e+10	0.775262	0	0	78.888	26.444
CCDC80	CXCL12+ sublining fibroblast	1.14879	0.733874	1.10202e+10	0.773472	0	0	82.2092	36.1294
CCN5	CXCL12+ sublining fibroblast	0.716372	0.571927	1.03008e+10	0.722978	0	0	56.3248	13.4079
COL5A1	CXCL12+ sublining fibroblast	1.14412	0.620144	1.03148e+10	0.723962	0	0	80.3226	35.2119
CXCL12	CXCL12+ sublining fibroblast	2.24417	1.66645	1.29456e+10	0.908606	0	0	95.356	44.0137
DPT	CXCL12+ sublining fibroblast	0.951739	0.6402	1.07559e+10	0.754922	0	0	74.6271	28.251
FSTL1	CXCL12+ sublining fibroblast	1.26358	0.736576	1.07739e+10	0.756184	0	0	84.5598	39.8696
LRP1	CXCL12+ sublining fibroblast	1.0485	0.581838	1.0458e+10	0.734012	0	0	79.3519	43.7485
MRC2	CXCL12+ sublining fibroblast	1.13486	0.751175	1.10106e+10	0.772795	0	0	80.7604	30.91
TNC	CXCL12+ sublining fibroblast	1.16785	0.569819	9.7546e+09	0.684643	0	0	73.5065	36.9876
CCL14	venule	1.2311	1.21056	9.20388e+09	0.867645	0	0	74.695	2.40453
CD34	venule	1.09847	1.01875	9.50459e+09	0.895993	0	0	84.4956	8.19176
COL4A1	venule	1.47202	1.09576	8.66427e+09	0.816776	0	0	83.378	28.2588
ENG	venule	1.4501	1.13979	9.49757e+09	0.895331	0	0	90.8871	34.5766
EPAS1	venule	1.30415	1.00035	9.22205e+09	0.869358	0	0	90.5796	29.0958
HSPG2	venule	1.63187	1.30898	9.74235e+09	0.918407	0	0	94.7294	30.4227
PECAM1	venule	1.48699	1.20072	9.46022e+09	0.89181	0	0	90.3151	28.5171
PLVAP	venule	1.64467	1.6072	1.01621e+10	0.95798	0	0	93.0662	3.52183
POSTN	venule	1.50266	1.24662	8.60067e+09	0.810781	0	0	74.5693	13.9277
SHANK3	venule	1.31929	1.26641	9.68557e+09	0.913054	0	0	85.719	4.4159
CD34	NOTCH4+ arteriolar	1.14037	0.99823	2.30084e+09	0.873837	0	0	84.4624	12.9266
CLDN5	NOTCH4+ arteriolar	0.987149	0.948506	2.2481e+09	0.853809	0	0	73.5549	3.80365
COL4A1	NOTCH4+ arteriolar	1.42352	0.978356	2.03456e+09	0.772708	0	0	79.0371	31.7603
EPAS1	NOTCH4+ arteriolar	1.62924	1.2695	2.37924e+09	0.903611	0	0	94.7167	32.8327
H19	NOTCH4+ arteriolar	1.31825	1.23708	2.18116e+09	0.828383	0	0	70.0327	7.07675
HSPG2	NOTCH4+ arteriolar	1.40731	0.998977	2.18785e+09	0.830925	0	0	87.7006	34.5449
PECAM1	NOTCH4+ arteriolar	1.44508	1.08352	2.29015e+09	0.869778	0	0	91.7057	32.3251
PODXL	NOTCH4+ arteriolar	1.0013	0.951442	2.27905e+09	0.865562	0	0	76.6937	5.30542
SHANK3	NOTCH4+ arteriolar	1.23874	1.10577	2.27902e+09	0.865549	0	0	81.7071	9.53586
TIE1	NOTCH4+ arteriolar	1.04422	0.958242	2.31442e+09	0.878993	0	0	82.2184	7.91401
APP	lymphatic	1.55824	0.822116	1.5101e+09	0.79215	0	0	92.4078	59.5557
CLDN5	lymphatic	0.992586	0.949046	1.64369e+09	0.862232	0	0	75.6458	4.14096
FLT4	lymphatic	1.41422	1.38746	1.78936e+09	0.938643	0	0	88.7399	3.3041
FSCN1	lymphatic	0.922131	0.775176	1.54431e+09	0.810099	0	0	72.9245	17.2794
PROX1	lymphatic	0.787008	0.783689	1.60636e+09	0.842645	0	0	68.803	0.448225
SHANK3	lymphatic	1.02056	0.878857	1.57387e+09	0.825606	0	0	75.5669	9.99689
SHC1	lymphatic	1.04407	0.776323	1.56244e+09	0.81961	0	0	81.3055	31.3675
SPTBN1	lymphatic	1.11076	0.78514	1.56175e+09	0.819244	0	0	85.2297	33.3536
TFPI	lymphatic	1.37222	1.19741	1.70111e+09	0.892348	0	0	87.0045	19.5958
TIE1	lymphatic	1.26088	1.1728	1.73088e+09	0.907968	0	0	86.689	8.24309
